# Psychosis in Alzheimer’s Disease is Associated with Excitatory Neuron Vulnerability and Post-Transcriptional Mechanisms Altering Synaptic Protein Levels

**DOI:** 10.1101/2021.09.07.21262904

**Authors:** MR DeChellis-Marks, Y Wei, Y Ding, CM Wolfe, JM Krivinko, ML MacDonald, OL Lopez, RA Sweet, J Kofler

## Abstract

Alzheimer’s disease with psychosis (AD+P) is a phenotypic variant of the disease which is associated with a much more rapid deterioration compared to Alzheimer’s disease without psychosis (AD-P). The neurobiological basis of AD+P is poorly understood. AD is thought to be a disease of the synapse, and our previous studies suggest that those with AD+P have a differentially affected synaptic proteome relative to those with AD-P. We previously demonstrated that multiple neuropathologies only account for approximately 18% of the variance in the occurrence of psychosis in AD. In this study, we utilized RNA-sequencing of dorsolateral prefrontal cortex (DLPFC) in a cohort of 80 AD cases to evaluate novel transcriptomic signatures that may confer risk of psychosis in AD. We found that AD+P was associated with a 9% reduction in excitatory neuron proportion compared to AD-P [Mean (SD) AD+P 0.295 (0.061); AD-P 0.324 (0.052), p = 0.026]. Network analysis identified altered expression of gene modules from protein ubiquitination, unfolded protein response, eukaryotic initiation factor 2 (EIF2) signaling and endoplasmic reticulum stress pathways in AD+P. Including cell type proportions and differentially expressed modules with neuropathology measures explained 67.5% of the variance in psychosis occurrence in our AD cohort.
