## Supplemental File 6 for "Psychosis in Alzheimer’s Disease is Associated with Excitatory Neuron Vulnerability and Post-Transcriptional Mechanisms Altering Synaptic Protein Levels"

### Sheet: Read_Me
Legend	Description
Gene Symbol	Human Entrez Gene Symbol
Protein Log2FC	Log 2 fold change of syaptic protein levels in Krivinko et al., 2018, AD-P relative to AD+P
RNA Log2FC (Unadj)	Log 2 fold change of synaptic transcript levels, AD-P relative to AD+P; not adjusted for cell type proportion data
RNA Log2FC (Adj.)	Log 2 fold change of synaptic transcript levels, AD-P relative to AD+P; adjusted for cell type prortion data

### Sheet: Data_S_06
Gene Symbol	Protein Log2FC	RNA Log2FC (Unadj)	RNA Log2FC (Adj.)
VIM	-0.333684	-0.0795709	0.0612669
SUCLA2	-0.317685	0.123438	-0.274001
EEF1A1	-0.234323	-0.0904204	0.0407339
CNP	-0.224453	-0.252887	0.18156
DLG1	-0.210808	-0.0658241	0.0228259
SEPT2	-0.186734	-0.0966666	0.0653015
RHOA	-0.178661	-0.0451889	0.0840383
ADD2	-0.177135	0.1962	-0.0773564
YWHAQ	-0.161332	0.0234273	-0.0456009
GNAQ	-0.139539	-0.0074743	-0.040201
PRDX1	-0.118742	-0.0635207	-0.172702
RHOB	-0.117153	-0.0785212	0.158049
AP2M1	-0.110348	0.086967	-0.0701482
PTGES3	-0.106481	-0.0341274	-0.0850779
GAPDH	-0.085861	0.122903	0.0139874
PAK1	-0.0837581	0.244218	-0.211447
KCTD12	-0.0827355	0.0670324	0.111051
PPIA	-0.0725875	0.230952	0.0589435
AK1	-0.0690099	0.0516707	0.226668
CKB	-0.062028	-0.0532914	0.0135901
RAC1	-0.0615026	-0.0773101	-0.0499509
SEPT9	-0.0301041	-0.0974917	0.18944
STIP1	-0.0299605	0.170466	0.135686
GLUL	-0.029776	0.0315779	0.0287604
PRDX5	-0.0289982	0.107179	0.0363277
CDC42	-0.0230356	0.00160472	-0.13955
GAD1	-0.0193077	0.305837	-0.150759
FLOT2	-0.0146745	-0.0074472	0.110271
IDH3A	-0.0145113	-0.0117769	-0.138992
EAAT1	-0.0140462	-0.0382367	-0.13339
TPI1	-0.0112204	0.0663894	-0.156052
GLUD1	-0.00860876	-0.104771	-0.0600299
PPP3CA	-0.00205279	0.237905	-0.175791
LDHA	0.00101181	-0.0038979	-0.319033
PC	0.00332034	0.0537755	0.27122
UBR4	0.020327	0.0658662	0.0230898
TUBB	0.0259318	0.265628	0.479265
YWHAE	0.0267523	-0.205943	-0.391995
DLST	0.0290284	-0.0048051	-0.0302774
GRIN2A	0.029228	0.261026	-0.117043
ATP6V1B2	0.0312862	0.182559	-0.248921
RAB2A	0.0322534	0.103112	-0.196466
DPYSL2	0.0380927	-0.0414787	-0.13018
GNAI1	0.0443828	-0.0210608	-0.152084
CAMK2D	0.0479514	0.247539	-0.107808
ATP1B1	0.0480096	0.22538	-0.32178
SEC22B	0.0493614	0.468536	0.282502
ATP6V1A	0.0494295	0.250698	-0.234768
RALA	0.0506235	-0.122185	-0.0704271
HSP60	0.0521342	0.0782865	-0.016195
PHB2	0.0521643	0.0949371	0.177987
CAMK2B	0.0524729	0.120026	0.0776582
SYT7	0.0534446	0.163931	0.142772
VDAC3	0.0536023	0.1881	-0.252064
CALB2	0.0537696	0.50434	0.362343
SLC25A11	0.0552016	0.0412804	0.101934
MAPT	0.0559658	-0.0664544	-0.144488
PPP2CB	0.0597789	-0.171234	-0.0467453
ENO2	0.063936	0.316997	-0.0668833
YWHAZ	0.0696652	0.0457243	-0.29046
NDUFA10	0.0702567	0.155499	0.0502212
SDHB	0.0737001	-0.0725425	-0.301802
RTN4	0.0747214	-0.0342534	-0.039426
KCNA4	0.0773062	0.0513608	-0.308565
PSMA1	0.0785597	-0.167015	-0.502329
RAB10	0.0787783	0.0138962	-0.0274901
GNB1	0.0808731	0.0535381	0.048988
CAMK2A	0.0809656	0.250217	0.12534
ACO1	0.0824293	-0.138287	-0.193726
PHB	0.0850203	-0.106843	-0.0375339
SLC25A3	0.0889896	0.0939395	-0.152226
CS	0.0914283	0.118737	-0.0250985
NDUFS4	0.0956846	-0.0621633	-0.449973
ARF1	0.0967992	0.11182	0.119225
SLC25A5	0.0977252	0.063575	-0.102032
AP1B1	0.0989069	0.012559	0.179246
VSNL1	0.100158	0.288488	-0.290943
SEPT11	0.104448	-0.04435	-0.043175
VAMP2	0.105078	0.104193	0.0140045
NDUFV1	0.106287	0.0677569	0.0972299
RAB3A	0.110938	0.236749	-0.167736
DCTN1	0.111871	0.0550449	0.082211
PPP3CB	0.112369	0.149845	-0.224965
VDAC1	0.113448	0.224593	-0.110233
VDAC2	0.115879	-0.165053	-0.417765
YWHAH	0.119164	0.246756	-0.250372
PDHB	0.119338	-0.0415173	-0.294558
GRIN2B	0.120864	0.371906	-0.0107633
MDH2	0.121853	0.0248962	-0.124335
SUCLG1	0.125319	0.0279764	-0.307439
NDUFA4	0.126008	0.166412	-0.106768
NDUFA5	0.133322	-0.0149982	-0.301718
STX1B	0.133483	0.160415	0.122112
MDH1	0.134913	0.268636	-0.336664
SNAP25	0.141314	0.433593	-0.258527
SLC25A22	0.141478	-0.0070533	0.234174
GNAZ	0.141572	0.00901163	0.16479
ATPO	0.145936	0.187908	-0.062639
SEPT4	0.15413	-0.293099	0.175013
UCHL1	0.154424	0.352612	-0.0971608
SEPT3	0.156646	0.133566	-0.0078286
STXBP1	0.157032	0.250093	0.0127717
CDK5	0.160062	0.360345	0.0377411
GRM3	0.165355	-0.0158645	-0.0329307
NCAM1	0.165377	-0.0208038	-0.0177312
CAMK2G	0.168883	0.0438269	-0.0190188
ATP1A2	0.172498	-0.0776874	0.0520383
RAB1A	0.179946	0.0934269	-0.0340921
ADD1	0.180853	-0.0458947	0.00265315
ATP5A1	0.186067	0.164426	-0.132867
NCAM2	0.186659	0.0378987	-0.051879
GRIA1	0.200031	0.430419	0.0233946
ITPR1	0.204683	0.191786	-0.0894627
PPP1R7	0.21221	0.111914	-0.0569381
RYR2	0.23249	0.245906	-0.0127726
PRKCA	0.234228	-0.076522	0.0197341
PPP1CA	0.23856	0.238145	0.343094
PRKACA	0.23905	0.0571315	0.0619092
HSPA5	0.2398	0.0317028	-0.0975468
HPCA	0.241269	0.311965	0.0416088
USP5	0.243142	0.0560895	-0.0260152
PPP2CA	0.244809	-0.0231654	-0.372554
SYN2	0.249399	0.265292	-0.0533718
ANK1	0.252695	0.104916	0.0716567
HSP90A	0.253413	0.0209499	-0.2202
ROCK1	0.253766	-0.0007334	0.116448
ATP1A3	0.255777	0.261525	0.00134314
ATP1A1	0.263551	0.291257	-0.109291
ATP6V0A1	0.268029	0.116953	-0.0437556
CADPS	0.270574	0.386649	-0.0672899
GRIA3	0.270959	0.142506	-0.217424
CLTC	0.273284	0.0905026	-0.26756
SV2A	0.277488	0.267316	0.0345256
HK1	0.278866	0.111914	-0.0844427
SYNJ1	0.288602	0.235787	-0.201283
SPTB	0.288985	0.188225	0.202415
VPS35	0.290795	0.198508	-0.158496
RDX	0.297036	-0.198243	0.0659886
HSPA4	0.301351	0.0497696	-0.197732
CTNNB1	0.317366	-0.012381	-0.0367562
ANK2	0.326815	0.143181	-0.174606
HOMER1	0.342298	0.0599132	-0.155763
GRIN1	0.349317	0.219631	0.074375
NCDN	0.352661	0.186685	0.106096
RAB14	0.357834	-0.025345	-0.119856
AP2A1	0.357938	0.0940453	0.164358
RAPGEF4	0.3748	-0.0003036	-0.0156954
DLG2	0.391077	0.213468	0.0219174
GRIA2	0.391101	0.153135	-0.20296
PRKCE	0.393392	0.253287	0.0351964
FRAP1	0.396801	0.0246593	-0.0429014
KALRN	0.397031	0.156873	-0.0389589
PI4KA	0.402285	0.15309	0.0278494
AP2A2	0.403892	0.236465	0.27461
GRIA4	0.405695	0.288838	-0.0402211
UBA1	0.414987	-0.0045579	-0.0376486
MAP1A	0.418004	0.227202	-0.0589372
OGDH	0.422211	-0.0594242	-0.0244894
AP2B1	0.429193	-0.0582573	-0.163473
BSN	0.43365	0.127669	0.196663
SHANK3	0.436778	-0.0026894	0.287378
NRXN2	0.43791	0.0310367	0.189401
HSPA2	0.442046	-0.296714	0.0171845
SYN1	0.445479	0.331968	0.084113
PRKCG	0.456254	0.34772	0.118089
CACNA2D1	0.464248	0.192863	-0.123079
DNM1	0.464386	0.286405	0.0165185
SLC4A4	0.465201	-0.142287	-0.0379267
MAP2	0.47994	0.289926	-0.213202
DLG4	0.483143	0.114054	0.114108
ATP2A2	0.493527	0.0650313	-0.068171
GRM2	0.520613	0.0416831	-0.0807056
NRXN1	0.552023	0.0769907	-0.176019
PCDH1	0.573092	0.112088	0.160461
CNTN1	0.629854	0.0357181	-0.19577
SYT1	0.651336	0.400856	-0.225603
DLGAP1	0.693613	0.254198	0.00197816
DLGAP3	0.717144	0.198897	0.182411
CASK	0.720429	0.0397077	-0.0039069
SYNGAP1	0.729935	-0.371149	-0.134837
